# Rare Variants in Pharmacogenes Influence Clozapine Metabolism in Individuals with Schizophrenia

**DOI:** 10.1101/2023.03.13.23287157

**Authors:** Djenifer B. Kappel, Elliott Rees, Eilidh Fenner, Adrian King, John Jansen, Marinka Helthuis, Michael J. Owen, Michael C. O’Donovan, James T.R. Walters, Antonio F. Pardiñas

**Affiliations:** Centre for Neuropsychiatric Genetics and Genomics, Division of Psychological Medicine and Clinical Neurosciences, School of Medicine, Cardiff University, Cardiff, UK; Magna Laboratories Ltd., Ross-on-Wye, UK; Leyden Delta B.V., Nijmegen, the Netherlands

**Keywords:** schizophrenia, clozapine, metabolism, whole exome sequencing, pharmacogenomics

## Abstract

Clozapine is the only licensed medication for treatment-resistant schizophrenia (TRS). Few predictors for variation in response to clozapine have been identified, but clozapine metabolism is known to influence therapeutic response and the occurrence of adverse side effects. Here, we expand on genome-wide studies of clozapine metabolism, previously focused on common genetic variation, by analysing whole-exome sequencing data from 2062 individuals with schizophrenia taking clozapine in the UK. Our main aim is to investigate whether rare genomic variation in genes and gene sets involved in the clozapine metabolism pathway influences plasma concentrations of clozapine metabolites, assessed through the longitudinal analysis of 6585 pharmacokinetic assays. We observed a statistically significant association between the burden of rare damaging coding variants (MAF ≤1%) in gene sets broadly related to drug pharmacokinetics and lower clozapine (β= -0.054, SE= 0.019, P-value= 0.005) concentrations in plasma. We estimate that the effects in clozapine plasma concentrations of a single damaging allele in this gene set are akin to reducing the clozapine dose by about 35 mg/day. Gene-based analysis identified rare variants in *CYP1A2*, which encodes the enzyme responsible for converting clozapine to norclozapine, as having the strongest effects of any gene on clozapine metabolism (β= 0.324, SE= 0.124, P= 0.009). Our findings support the hypothesis that rare genetic variants in known drug-metabolising enzymes and transporters can markedly influence clozapine plasma concentrations. These results also converge with common variant evidence, particularly in relation to *CYP1A2*, suggesting the need for further evaluations of the pharmacogenomic makeup of this gene. Overall, our results suggest that pharmacogenomic efforts trying to predict clozapine metabolism and personalise drug therapy could benefit from the inclusion of rare damaging variants in pharmacogenes beyond those already identified and catalogued as PGx star alleles.
