## Supplementary Tables for "Rare Variants in Pharmacogenes Influence Clozapine Metabolism in Individuals with Schizophrenia"

### Sheet: ST1
Supplementary Table 1: Genes included in the pharmacogenomic gene sets analysed
Gene sets	Genes included
Clozapine pathway	ACB1, ABCC1, ABCG2, CYP1A2, CYP2C19, CYP2C9, CYP2D6, CYP2E1, CYP3A4, CYP3A43, CYP3A5, FMO3, SLC22A1, SLC22A2, SLC22A3, UGT1A1, UGT1A3, UGT1A4, UGT2B10
PharmaADME core	ABCB1, ABCC2, ABCG2, CYP1A1, CYP1A2, CYP2A6, CYP2B6, CYP2C19, CYP2C8, CYP2C9, CYP2D6, CYP2E1, CYP3A4, CYP3A5, DPYD, GSTM1, GSTP1, GSTT1, SLC6A2, NAT2, SLC15A2, SLC22A1, SLC22A2, SLC22A6, SLCO1B1, SLCO1B3, SULT1A1, TPMT, UGT1A1, UGT2B15, UGT2B17, UGT2B7
PharmaADME extended	ABCA1, ABCA4, ABCB1, ABCB11, ABCB4, ABCB5, ABCB6, ABCB7, ABCB8, ABCC1, ABCC10, ABCC11, ABCC12, ABCC13, ABCC2, ABCC3, ABCC4, ABCC5, ABCC6, ABCC8, ABCC9, ABCG1, ABCG2, ADH1A, ADH1B, ADH1C, ADH4, ADH5, ADH6, ADH7, ADHFE1, AHR, ALDH1A1, ALDH1A2, ALDH1A3, ALDH1B1, ALDH2, ALDH3A1, ALDH3A2, ALDH3B1, ALDH3B2, ALDH4A1, ALDH5A1, ALDH6A1, ALDH7A1, ALDH8A1, ALDH9A1, AOX1, ARNT, ARSA, ATP7A, ATP7B, CAT, CBR1,…
CPIC VIPs	ABCB1, ABCG2, ACE, ADRB1, ADRB2, CACNA1S, CFTR, COMT, CYP2A6, CYP2B6, CYP2C19, CYP2C8, CYP2C9, CYP2D6, CYP3A4, CYP3A5, CYP4F2, DPYD, DRD2, F5, G6PD, GSTT4, HLA-B, MTHFR, NAT2, NUDT15, RYR1, SLC19A1, SLCO1B1, TPMT, TYMS, UGT1A1, VKORC1, ADH1A, ADH1B, ADH1C, AHR, ALDH1A1, ALOX5, CYP1A2, CYP2A13, CYP2E1, CYP2J2, GSTT1, HMGCR, KCNH2, KCNJ11, NQO1, NR1I2, P2RY1, P2RY12, PTGIS, PTGS2, SCN5A, SLC22A1, S…

### Sheet: ST2
Supplementary Table 2: GLMM regression coefficients for each of the gene sets and variant class combination analysed
Metabolite	Gene set analysed	Variant class tested	Number of alleles tested	Beta	SE	P	partR2	FDR P
clozapine	Clozapine pathway	PTVs + missense	398	-0.0310058	0.0260374	0.233726	0.00149383	0.477153
clozapine	Clozapine pathway	missense	368	-0.0368177	0.0268342	0.17005	0.0018563	0.453467
clozapine	Clozapine pathway	PTVs	30	0.0512461	0.0978148	0.600341	1.22862e-05	0.818488
clozapine	Clozapine pathway	synonymous	246	-0.00952138	0.0343685	0.781751	8.61233e-05	0.893429
clozapine	PharmaADME core	PTVs + missense	758	-0.0541921	0.0192523	0.00488021	0.0040698	0.0780833
clozapine	PharmaADME core	missense	685	-0.0479124	0.0201514	0.0174248	0.00321798	0.139398
clozapine	PharmaADME core	PTVs	73	-0.112302	0.0632785	0.0759421	0.00106938	0.303768
clozapine	PharmaADME core	synonymous	464	-0.00266589	0.0243354	0.912768	3.38921e-05	0.973619
clozapine	PharmaADME extended	PTVs + missense	5449	5.33018e-05	0.00718975	0.994085	0	0.994085
clozapine	PharmaADME extended	missense	4872	-0.00250447	0.00764347	0.743168	0.000307761	0.893429
clozapine	PharmaADME extended	PTVs	577	0.0210847	0.0219142	0.335975	0	0.597289
clozapine	PharmaADME extended	synonymous	4296	0.00651838	0.00795067	0.4123	9.42062e-05	0.65968
clozapine	CPIC VIPs	PTVs + missense	1403	-0.0226856	0.0135935	0.0951454	0.00164464	0.304465
clozapine	CPIC VIPs	missense	1280	-0.0168371	0.0142862	0.238576	0.000988268	0.477153
clozapine	CPIC VIPs	PTVs	123	-0.0928711	0.047983	0.0529289	0.00141256	0.282288
clozapine	CPIC VIPs	synonymous	1241	-0.00754453	0.0149526	0.613866	3.74265e-05	0.818488
norclozapine	Clozapine pathway	PTVs + missense	398	-0.0206853	0.0240106	0.388959	0.000906378	0.636035
norclozapine	Clozapine pathway	missense	368	-0.0257879	0.0247454	0.297352	0.00115891	0.636035
norclozapine	Clozapine pathway	PTVs	30	0.0502954	0.0900128	0.576327	0	0.768435
norclozapine	Clozapine pathway	synonymous	246	-0.00909024	0.0316882	0.774216	4.405e-05	0.861295
norclozapine	PharmaADME core	PTVs + missense	758	-0.0431855	0.0177528	0.0149909	0.00332422	0.239855
norclozapine	PharmaADME core	missense	685	-0.0361458	0.0185773	0.0516908	0.00234294	0.24053
norclozapine	PharmaADME core	PTVs	73	-0.109756	0.0583866	0.0601324	0.00147407	0.24053
norclozapine	PharmaADME core	synonymous	464	-0.00392326	0.0224538	0.861295	2.56334e-05	0.861295
norclozapine	PharmaADME extended	PTVs + missense	5449	-0.00535148	0.00663088	0.419635	0.000945272	0.636035
norclozapine	PharmaADME extended	missense	4872	-0.0054755	0.00704875	0.437274	0.000927847	0.636035
norclozapine	PharmaADME extended	PTVs	577	-0.00469588	0.0202003	0.816177	6.85664e-05	0.861295
norclozapine	PharmaADME extended	synonymous	4296	0.00854118	0.00733373	0.244163	0.000429463	0.636035
norclozapine	CPIC VIPs	PTVs + missense	1403	-0.0110414	0.0125554	0.379176	0.000746182	0.636035
norclozapine	CPIC VIPs	missense	1280	-0.00409006	0.0131909	0.756511	0.000218122	0.861295
norclozapine	CPIC VIPs	PTVs	123	-0.0913951	0.0442162	0.0387334	0.00199403	0.24053
norclozapine	CPIC VIPs	synonymous	1241	-0.0132981	0.0137873	0.334784	0	0.636035

### Sheet: ST3
Supplementary Table 3: Individual gene level association with clozapine plasma concentrations using the same GLMM framework. Only genes within the PharmaADME core list and presenting at least 5 rare damaging alleles were analysed.
Metabolite	Gene	Number alleles tested	Beta	SE	partR2	P
clozapine	CYP1A2	17 (1 PTVs + 16 missense)	0.324197	0.124835	0.0023329	0.00940423
clozapine	UGT1A1	19 (0 PTVs + 19 missense)	-0.258492	0.122065	0.00144398	0.0342047
clozapine	CYP1A1	63 (5 PTVs + 58 missense)	-0.128552	0.0659918	0.00144875	0.0514157
clozapine	DPYD	90 (25 PTVs + 65 missense)	-0.103305	0.0564422	0.00112903	0.0672071
clozapine	CYP3A4	44 (4 PTVs + 40 missense)	-0.146792	0.0811594	0.00140813	0.0704992
clozapine	CYP2D6	14 (8 PTVs + 6 missense)	0.259772	0.144815	0.000218494	0.0728409
clozapine	SLCO1B1	8 (1 PTVs + 7 missense)	-0.337791	0.191898	0.000989848	0.0783633
clozapine	SULT1A1	12 (1 PTVs + 11 missense)	0.25167	0.149364	0.000466211	0.0919982
clozapine	SLCO1B3	6 (1 PTVs + 5 missense)	-0.27943	0.218304	0.000577939	0.200544
clozapine	ABCB1	40 (2 PTVs + 38 missense)	-0.105964	0.0835008	0.00077996	0.204436
clozapine	CYP2C9	38 (0 PTVs + 38 missense)	-0.106976	0.0899728	0.000676705	0.234447
clozapine	SLC22A6	24 (0 PTVs + 24 missense)	-0.128345	0.111401	0.000258751	0.24928
clozapine	CYP2B6	33 (0 PTVs + 33 missense)	-0.0962186	0.0921398	0.000365918	0.296362
clozapine	TPMT	13 (1 PTVs + 12 missense)	0.136754	0.146042	0.000154608	0.349066
clozapine	SLC22A2	6 (0 PTVs + 6 missense)	-0.192142	0.221989	0.000181246	0.386737
clozapine	UGT2B7	16 (0 PTVs + 16 missense)	-0.112497	0.132197	0.000421472	0.394782
clozapine	ABCG2	21 (2 PTVs + 19 missense)	-0.0797442	0.114143	0.000237791	0.484779
clozapine	CYP2C8	32 (3 PTVs + 29 missense)	-0.0566229	0.0956869	0.000280825	0.554017
clozapine	GSTP1	8 (1 PTVs + 7 missense)	0.0978957	0.180842	8.49024e-05	0.588278
clozapine	SLC6A2	14 (0 PTVs + 14 missense)	-0.0732682	0.14371	0.000107336	0.610169
clozapine	UGT2B15	26 (1 PTVs + 25 missense)	-0.0391505	0.10167	0	0.700181
clozapine	SLC22A1	40 (0 PTVs + 40 missense)	0.0144748	0.0845289	0	0.864034
clozapine	SLC15A2	15 (1 PTVs + 14 missense)	0.0227286	0.137521	6.87756e-05	0.868728
clozapine	CYP3A5	17 (8 PTVs + 9 missense)	0.0163495	0.125569	0	0.896406
clozapine	ABCC2	116 (7 PTVs + 109 missense)	-0.006005	0.0501244	5.93581e-05	0.90464
clozapine	CYP2C19	22 (0 PTVs + 22 missense)	0.00333907	0.110642	4.91558e-05	0.975924

### Sheet: ST4
Supplementary Table 4: Individual gene level association with norclozapine plasma concentrations using the same GLMM framework. Only genes within the PharmaADME core list and presenting at least 5 rare damaging alleles were analysed.
Metabolite	Gene	Number alleles tested	Beta	SE	partR2	P
norclozapine	CYP1A2	17 (1 PTVs + 16 missense)	0.320063	0.115105	0.00234582	0.00542551
norclozapine	SULT1A1	12 (1 PTVs + 11 missense)	0.281556	0.137945	0.000357389	0.0412438
norclozapine	DPYD	90 (25 PTVs + 65 missense)	-0.0846473	0.0520172	0.00105995	0.103675
norclozapine	CYP1A1	63 (5 PTVs + 58 missense)	-0.0966999	0.0608211	0.000922792	0.111856
norclozapine	UGT1A1	19 (0 PTVs + 19 missense)	-0.169959	0.113039	0.000962125	0.132699
norclozapine	CYP3A4	44 (4 PTVs + 40 missense)	-0.101598	0.0746905	0.00082035	0.173751
norclozapine	SLC22A2	6 (0 PTVs + 6 missense)	-0.250717	0.204843	0.000196176	0.220972
norclozapine	ABCB1	40 (2 PTVs + 38 missense)	-0.0902351	0.0769837	0.000894194	0.241144
norclozapine	CYP2D6	14 (8 PTVs + 6 missense)	0.151111	0.134045	0	0.25961
norclozapine	SLCO1B1	8 (1 PTVs + 7 missense)	-0.198222	0.176393	0.000484538	0.261118
norclozapine	UGT2B7	16 (0 PTVs + 16 missense)	-0.117399	0.121579	0.000508925	0.334237
norclozapine	SLC22A6	24 (0 PTVs + 24 missense)	-0.0919584	0.102435	0.000151466	0.369331
norclozapine	ABCG2	21 (2 PTVs + 19 missense)	-0.0938857	0.104892	0.000321325	0.370752
norclozapine	CYP2B6	33 (0 PTVs + 33 missense)	-0.0719818	0.0853408	0.000242266	0.39897
norclozapine	SLC6A2	14 (0 PTVs + 14 missense)	-0.108871	0.132308	0.000156382	0.410587
norclozapine	SLC22A1	40 (0 PTVs + 40 missense)	0.0590863	0.0778511	0	0.447873
norclozapine	SLCO1B3	6 (1 PTVs + 5 missense)	-0.143416	0.201249	0.000150182	0.476077
norclozapine	UGT2B15	26 (1 PTVs + 25 missense)	-0.0530569	0.0938312	0	0.571767
norclozapine	CYP2C9	38 (0 PTVs + 38 missense)	-0.0455614	0.0831398	0.000121268	0.583686
norclozapine	TPMT	13 (1 PTVs + 12 missense)	0.0671092	0.134619	5.52086e-05	0.618122
norclozapine	CYP2C8	32 (3 PTVs + 29 missense)	-0.0391041	0.0877089	0.000229209	0.655713
norclozapine	CYP2C19	22 (0 PTVs + 22 missense)	-0.0316394	0.102309	0.000149299	0.757129
norclozapine	SLC15A2	15 (1 PTVs + 14 missense)	-0.0367533	0.126556	0	0.771502
norclozapine	GSTP1	8 (1 PTVs + 7 missense)	0.0453718	0.16669	4.65351e-05	0.785474
norclozapine	ABCC2	116 (7 PTVs + 109 missense)	-0.0119682	0.0461831	0.000123633	0.795522
norclozapine	CYP3A5	17 (8 PTVs + 9 missense)	0.019892	0.11571	0	0.863507

### Sheet: ST5
Supplementary Table 5: Effect sizes for each of the covariates included in the GLMM in the CYP1A2 association with clozapine plasma concentrations.
Predictor	Beta	SE	P	Component
CYP1A2	0.324197	0.124835	0.00940423	mean
Daily dose (mg/day)	0.00151916	5.33883e-05	4.23836e-178	mean
Time between dose and blood draw (hours) ⱡ	0.04398	0.0126378	0.000501324	mean
Sex (male)	-0.112574	0.0265117	2.17435e-05	mean
Age (years) ⱡ	0.00955074	0.0111626	0.39222	mean
Age2 (years2) ⱡ	-0.013052	0.00586792	0.0261283	mean
rs1126545_T	0.0214678	0.0237904	0.366859	mean
rs2472297_T	-0.0980003	0.0186442	1.46946e-07	mean
rs61750900_T	0.0289163	0.0278048	0.298352	mean
rs2011425_G	-0.122218	0.0300346	4.71631e-05	mean
PC1 ⱡ	0.0310517	0.0136058	0.0224747	mean
PC2 ⱡ	0.0130619	0.011523	0.256985	mean
PC3 ⱡ	-0.00127782	0.0116363	0.912557	mean
PC4 ⱡ	-0.00632566	0.0114769	0.581522	mean
PC5 ⱡ	0.000631407	0.011731	0.957075	mean
PC6 ⱡ	0.0040255	0.0114542	0.725256	mean
PC7 ⱡ	-0.00748156	0.0114868	0.51484	mean
PC8 ⱡ	-0.00431271	0.0117252	0.713011	mean
PC9 ⱡ	-0.00560529	0.0114334	0.623953	mean
PC10 ⱡ	-0.00297846	0.0117376	0.799685	mean
Synonymous variant count	-0.00011892	0.000731588	0.870873	mean
Daily dose (mg/day)	0.00078214	0.000129502	1.54511e-09	variance
Time between dose and blood draw (hours) ⱡ	0.0443363	0.0222126	0.0459343	variance
Sex (male)	-0.120891	0.0489453	0.0135141	variance
Age (years) ⱡ	0.0094521	0.0201181	0.638476	variance
Age2 (years2) ⱡ	-0.0744382	0.021787	0.000634019	variance
Effect size coefficients (Beta) are given in a ng/mL scale.
Predictors marked with ⱡ were standardised to improve model fit and their effect sizes refer to a one standard deviation increase.

### Sheet: ST6
Supplementary Table 6: CYP1A2 rare damaging variants observed in CLOZUK2.
Chromosome	BP position (GRCh37)	rsid	Reference	Alternative	Minor Allele Count	Minor Allele Frequency	Variant type	CADD PHRED-score	Minor Allele Count UKBB	PharmGKB annotation
15	75042389	rs34067076	G	A	2	0.000485673	missense	24.6	205	NA
15	75042492	rs59410695	G	A	1	0.000242601	missense	23.7	49	NA
15	75042792	rs200571120	T	C	1	0.000242483	missense	25.5	NA	NA
15	75043539	rs45468096	C	T	6	0.0014556	missense	25.4	512	NA
15	75044578	rs72547516	A	G	5	0.00121359	missense	22.1	267	Allele T corresponds to CYP1A2*4 (note, here we find allele G). Allele T is associated with decreased metabolism of clozapine as compared to allele A. (https://www.pharmgkb.org/variantAnnotation/699638724)
15	75047218	rs566851431	A	T	1	0.000244141	missense	24.5	NA	NA
15	75047348	.	C	CCTGA	1	0.000245339	insertion/frameshift		inframe deletion in this position	NA

### Sheet: ST7
Supplementary Table 7: GLMM coefficients for the effect of the significant gene sets on the distributional regression models
			Mean			Variance
Metabolite	Gene set analysed	Variant class tested	Beta	SE	P	disp.Beta	disp.SE	disp.P
clozapine	PharmaADME core	PTVs + missense	-0.0538211	0.0192829	0.00525253	-0.0121749	0.035252	0.729818
clozapine	PharmaADME core	missense	-0.0465613	0.0202495	0.0214836	-0.0438524	0.0364528	0.228979
clozapine	PharmaADME core	PTVs	-0.123734	0.0611505	0.0430279	0.395909	0.118684	0.000850437
norclozapine	PharmaADME core	PTVs + missense	-0.0439087	0.0177125	0.0131761	0.0277144	0.0355636	0.435807
norclozapine	PharmaADME core	missense	-0.0361135	0.018586	0.0520107	-0.00125263	0.0368049	0.97285
norclozapine	PharmaADME core	PTVs	-0.119124	0.0565254	0.0350785	0.368627	0.117864	0.00176258
